# A multistage, multitask transformer-based framework for multi-disease diagnosis and prediction using personal proteomes

**DOI:** 10.1101/2025.02.19.25322536

**Authors:** Han Li, Yongkang Li, Yukuan Liu, Johnathan Cooper-Knock, Peng Gao, Xiaotao Shen, Shengquan Chen, Xudong Xing, Sai Zhang

## Abstract

Recent advances in cohort-level proteomic profiling have offered unprecedented opportunities for discovering novel biomarkers and developing diagnostic and predictive tools for complex human diseases. However, the inherent complexity of proteomics data and the scarcity of phenotypic labels, particularly for rare diseases, pose significant challenges in modeling proteome-phenome relationships. Utilizing proteomics data from 2,924 plasma proteins measured in 53,014 UK Biobank participants, we introduce Prophet, an interpretable deep learning framework that combines transformer architecture with a multistage, multitask training strategy to improve disease prediction and biological discovery from personal proteomic profiles. Prophet begins with self-supervised pretraining to model protein interactions, followed by prompt-based fine-tuning for disease diagnosis, and concludes with continuous fine-tuning for disease prediction. Extensive benchmarking across more than 100 diseases demonstrates Prophet’s superior performance over multiple baseline methods, achieving the highest increase in the area under the precision-recall curve (AUPRC) by 132.71% for disease diagnosis and 60.29% for disease prediction. Specifically, Prophet enhances diagnostic accuracy for 95.83% of diseases and boosts predictive accuracy for 94.02% of diseases. Through model interpretation, Prophet identifies 21,549 and 25,915 protein-disease associations for prevalent and incident diseases, respectively, and uncovers prevailing proteomics-based similarities among diseases. Our work provides a powerful framework for proteomics-based disease diagnosis, prediction, and biomarker discovery.
