## Supplementary Table 1 for "A multistage, multitask transformer-based framework for multi-disease diagnosis and prediction using personal proteomes"

### Sheet: Prevalent diseases
Disease	Disease code	Group
Gastrointestinal diseases	K11_GIDISEASES	Chapter XI Diseases of the digestive system
Genitourinary diseases	N14_GENITOURINARY	Chapter XIV Diseases of the genitourinary system
Diseases of the musculoskeletal system and connective tissue	M13_MUSCULOSKELETAL	Chapter XIII Diseases of the musculoskeletal system and connective tissue
Death due to cardiac causes	I9_K_CARDIAC	Chapter IX Diseases of the circulatory system
Arthropathies	M13_ARTHROPATHIES	Chapter XIII Diseases of the musculoskeletal system and connective tissue
Hypertension	I9_HYPTENS	Chapter IX Diseases of the circulatory system
Noninflammatory disorders of female genital tract	N14_FEMALEGENNONINF	Chapter XIV Diseases of the genitourinary system
Hypertension, essential	I9_HYPTENSESS	Chapter IX Diseases of the circulatory system
Diseases of oesophagus, stomach and duodenum	K11_OESSTODUO	Chapter XI Diseases of the digestive system
Diseases of the respiratory system	J10_RESPIRATORY	Chapter X Diseases of the respiratory system
Other diseases of intestines	K11_INTESTOTH	Chapter XI Diseases of the digestive system
Hernia	K11_HERNIA	Chapter XI Diseases of the digestive system
Diseases of the skin and subcutaneous tissue	L12_SKIN_SUBCUTAN	Chapter XII Diseases of the skin and subcutaneous tissue
Neurological diseases	G6_NEURO	Chapter VI Diseases of the nervous system
Other joint disorders	M13_OTHERJOINT	Chapter XIII Diseases of the musculoskeletal system and connective tissue
Soft tissue disorders	M13_SOFTTISSUE	Chapter XIII Diseases of the musculoskeletal system and connective tissue
Ischaemic heart disease, wide definition	I9_IHD	Chapter IX Diseases of the circulatory system
Metabolic disorders	E4_METABOLIA	Chapter IV Endocrine, nutritional and metabolic diseases
Arthrosis	M13_ARTHROSIS	Chapter XIII Diseases of the musculoskeletal system and connective tissue
Artrosis, including avohilmo	M13_ARTHROSIS_INCLAVO	Chapter XIII Diseases of the musculoskeletal system and connective tissue
Other diseases of urinary system	N14_URINOTH	Chapter XIV Diseases of the genitourinary system
Chronic lower respiratory diseases	J10_LOWCHRON	Chapter X Diseases of the respiratory system
Disorders of lipoprotein metabolism and other lipidaemias	E4_LIPOPROT	Chapter IV Endocrine, nutritional and metabolic diseases
Coronary atherosclerosis	I9_CORATHER	Chapter IX Diseases of the circulatory system
Dorsopathies	M13_DORSOPATHY	Chapter XIII Diseases of the musculoskeletal system and connective tissue
Pure hypercholesterolaemia	E4_HYPERCHOL	Chapter IV Endocrine, nutritional and metabolic diseases
Certain infectious and parasitic diseases	AB1_INFECT_PARASIT	Chapter I Certain infectious and parasitic diseases
Other diseases of anus and rectum	K11_OTHANRECT	Chapter XI Diseases of the digestive system
Diaphragmatic hernia	K11_DIAHER	Chapter XI Diseases of the digestive system
Asthma, hospital admissions , main diagnosis only	ASTHMA_HOSPITAL_MAIN	Chapter X Diseases of the respiratory system
Asthma	J10_ASTHMA	Chapter X Diseases of the respiratory system
Asthma, excluding more controls	J10_ASTHMA_EXMORE	Chapter X Diseases of the respiratory system
Asthma, unspecified (mode)	ASTHMA_NAS	Chapter X Diseases of the respiratory system
Other gastritis (incl. Duodenitis)	K11_OTHGASTR	Chapter XI Diseases of the digestive system
Diseases of the blood and blood-forming organs and certain disorders involving the immune mechanism	D3_BLOOD_IMMUN	Chapter III Diseases of the blood and blood-forming organs and certain disorders involving the immune mechanism
Implicit Sepsis	AB1_SEPSIS_IMPLICIT	Chapter I Certain infectious and parasitic diseases
Noninfective enteritis and colitis	K11_ENERCOLNONINF	Chapter XI Diseases of the digestive system
Other dorsopathies, not elsewhere classified	M13_DORSOPATHYOTH	Chapter XIII Diseases of the musculoskeletal system and connective tissue
Angina pectoris	I9_ANGINA	Chapter IX Diseases of the circulatory system
Gastro-oesophageal reflux disease	K11_REFLUX	Chapter XI Diseases of the digestive system
Other disorders of urethra and urinary system	N14_URETHRAOTH	Chapter XIV Diseases of the genitourinary system
Excessive, frequent and irregular menstruation	N14_MESNRUIRREG	Chapter XIV Diseases of the genitourinary system
Nerve, nerve root and plexus disorders	G6_NERPLEX	Chapter VI Diseases of the nervous system
Any mental disorder	KRA_PSY_ANYMENTAL	Chapter V Mental and behavioural disorders
Diseases of male genital organs	N14_MALEGEN	Chapter XIV Diseases of the genitourinary system
Disorders of gallbladder, biliary tract and pancreas	K11_GALLBILPANC	Chapter XI Diseases of the digestive system
Other noninfective gastroenteritis and colitis	K11_OTHENTERCOL	Chapter XI Diseases of the digestive system
Noninfectious colitis NAS	COLITNONINFNAS	Chapter XI Diseases of the digestive system
Other diseases of upper respiratory tract	J10_UPPERDIS	Chapter X Diseases of the respiratory system
Diverticular disease of intestine	K11_DIVERTIC	Chapter XI Diseases of the digestive system
Falls/tendency to fall	FALLS	Chapter VI Diseases of the nervous system
Inguinal hernia	K11_HERING	Chapter XI Diseases of the digestive system
Complications of labour and delivery	O15_COMPLIC_LAB_DELIV	Chapter XV Pregnancy, childbirth and the puerperium
Other disorders of skin and subcutaneous tissue	L12_OTHERSKINSUBCUTIS	Chapter XII Diseases of the skin and subcutaneous tissue
Type 2 diabetes	E4_DM2	Chapter IV Endocrine, nutritional and metabolic diseases
Disorders of the thyroid gland	E4_THYROID	Chapter IV Endocrine, nutritional and metabolic diseases
Type 2 diabetes without complications	E4_DM2NOCOMP	Chapter IV Endocrine, nutritional and metabolic diseases
Gonarthrosis	M13_ARTHROSIS_KNEE	Chapter XIII Diseases of the musculoskeletal system and connective tissue
Cholelithiasis	K11_CHOLELITH	Chapter XI Diseases of the digestive system
Leiomyoma of uterus	CD2_BENIGN_LEIOMYOMA_UTERI	Chapter II Neoplasms
Internal derangement of knee	M13_KNEEDERANGEMENTS	Chapter XIII Diseases of the musculoskeletal system and connective tissue
Episodal and paroxysmal disorders	G6_EPIPAROX	Chapter VI Diseases of the nervous system
Major coronary heart disease event	I9_CHD	Chapter IX Diseases of the circulatory system
Polyp of the female genital tract	N14_POLYPFEMGEN	Chapter XIV Diseases of the genitourinary system
Varicose veins	I9_VARICVE	Chapter IX Diseases of the circulatory system
Polyarthropathies	M13_POLYARTHROPATHIES	Chapter XIII Diseases of the musculoskeletal system and connective tissue
Condition for Implicit Sepsis (Organ dysfunction codes)	AB1_SEPSIS_CONDITION	Chapter I Certain infectious and parasitic diseases
Disorders of skin appendages	L12_DISORDSKINAPPENDIX	Chapter XII Diseases of the skin and subcutaneous tissue
Postmenopausal bleeding	N14_POSTMENBLEED	Chapter XIV Diseases of the genitourinary system
Other soft tissue disorders, not elsewhere classified	M13_SOFTTISSUEOTH	Chapter XIII Diseases of the musculoskeletal system and connective tissue
Atrial fibrillation and flutter	I9_AF	Chapter IX Diseases of the circulatory system
Menorrhagia	N14_MENORRHAGIA	Chapter XIV Diseases of the genitourinary system
Maternal care related to the fetus and amniotic cavity and possible delivery problems	O15_MATERN_CARE	Chapter XV Pregnancy, childbirth and the puerperium
Functional dyspepsia	K11_FUNCDYSP	Chapter XI Diseases of the digestive system
Diseases of oral cavity, salivary glands and jaws	K11_ORAL	Chapter XI Diseases of the digestive system
Meniscus derangement	M13_MENISCUSDERANGEMENTS	Chapter XIII Diseases of the musculoskeletal system and connective tissue
Bacterial, viral and other infectious agents	AB1_BACT_BIR_OTHER_INF_AGENTS	Chapter I Certain infectious and parasitic diseases
Other cataract	H7_CATARACTOTHER	Chapter VII Diseases of the eye, adnexa, ear and mastoid process
Female genital prolapse	N14_FEMGENPROL	Chapter XIV Diseases of the genitourinary system
Other arthrosis	M13_ARTHROSIS_OTH	Chapter XIII Diseases of the musculoskeletal system and connective tissue
Infections of the skin and subcutaneous tissue	L12_INFECT_SKIN	Chapter XII Diseases of the skin and subcutaneous tissue
Diseases of vocal cords and larynx+other diseases of upper respiratory tract, no elsewhere classified	J10_VOCALLARYNX	Chapter X Diseases of the respiratory system
Osteopathies and chondropathies	M13_OSTEOCHONDRO	Chapter XIII Diseases of the musculoskeletal system and connective tissue
Carpal tunnel syndrome	G6_CARPTU	Chapter VI Diseases of the nervous system
Follicular cysts of skin and subcutaneous tissue	L12_FOLLICULARCYST	Chapter XII Diseases of the skin and subcutaneous tissue
Disorders of eyelid, lacrimal system and orbit	H7_LIDLACRIMALORBIT	Chapter VII Diseases of the eye, adnexa, ear and mastoid process
Other anaemias	D3_OTHERANAEMIA	Chapter III Diseases of the blood and blood-forming organs and certain disorders involving the immune mechanism
Other and unspecified anaemias	D3_ANAEMIANAS	Chapter III Diseases of the blood and blood-forming organs and certain disorders involving the immune mechanism
Oesophagitis	K11_OESITIS	Chapter XI Diseases of the digestive system
Malignant neoplasm of breast, excluding all cancers (controls excluding all cancers)	C3_BREAST_EXALLC	Chapter II Neoplasms
Benign neoplasm of colon, rectum, anus and anal canal	CD2_BENIGN_COLORECANI	Chapter II Neoplasms
Perineal laceration during delivery	O15_DELIV_PERIN_LACER	Chapter XV Pregnancy, childbirth and the puerperium
Mood disorders, excluding more controls	KRA_PSY_MOOD_EXMORE	Chapter V Mental and behavioural disorders
Diseases of the digestive system	K11_OTHDIG	Chapter XI Diseases of the digestive system
Disorders of synovium and tendon	M13_SYNOTEND	Chapter XIII Diseases of the musculoskeletal system and connective tissue
Low back pain	M13_LOWBACKPAIN	Chapter XIII Diseases of the musculoskeletal system and connective tissue
Myocardial infarction, strict	I9_MI_STRICT	Chapter IX Diseases of the circulatory system
Spondylopathies	M13_SPONDYLOPATHY	Chapter XIII Diseases of the musculoskeletal system and connective tissue
Benign lipomatous neoplasm	CD2_BENIGN_LIPOMATOUS	Chapter II Neoplasms
Other functional intestinal disorders	K11_OTHFUNC	Chapter XI Diseases of the digestive system
Other bacterial agents as the cause of diseases classified to other chapters	AB1_OTHER_BACT_INOTHER	Chapter I Certain infectious and parasitic diseases
Hyperplasia of prostate	N14_PROSTHYPERPLA	Chapter XIV Diseases of the genitourinary system
Depression	F5_DEPRESSIO	Chapter V Mental and behavioural disorders
Coxarthrosis	M13_ARTHTROSIS_COX	Chapter XIII Diseases of the musculoskeletal system and connective tissue
Pain in joint	JOINTPAIN	Chapter XIII Diseases of the musculoskeletal system and connective tissue
Other disorders of bladder	N14_OTHBLADD	Chapter XIV Diseases of the genitourinary system
Inflammatory diseases of female pelvic organs	N14_FEMALEGENINF	Chapter XIV Diseases of the genitourinary system
Gastroduodenal ulcer	K11_GASTRODUOULC	Chapter XI Diseases of the digestive system
Other diseases of intestine	K11_OTHINT	Chapter XI Diseases of the digestive system
Squamous cell neoplasms and carcinomas of the skin, excluding all cancers (controls excluding all cancers)	C3_SQUOMOUS_CELL_CARCINOMA_SKIN_EXALLC	Chapter II Neoplasms
Other malignant neoplasms of skin (=non-melanoma skin cancer), excluding all cancers (controls excluding all cancers)	C3_OTHER_SKIN_EXALLC	Chapter II Neoplasms
Shoulder lesions	M13_SHOULDER	Chapter XIII Diseases of the musculoskeletal system and connective tissue
Renal tubulo-interstitial diseases	N14_RENALTUB	Chapter XIV Diseases of the genitourinary system
Constipation	K11_CONSTIPATION	Chapter XI Diseases of the digestive system
Cellulitis	L12_CELLULITIS	Chapter XII Diseases of the skin and subcutaneous tissue
Other acute lower respiratory infections	J10_LOWERINF	Chapter X Diseases of the respiratory system
Unspecified acute lower respiratory infection	J10_ACUTELOWERNAS	Chapter X Diseases of the respiratory system
Depression or dysthymia	F5_DEPRESSION_DYSTHYMIA	Chapter V Mental and behavioural disorders
Urolithiasis	N14_UROLITHIASIS	Chapter XIV Diseases of the genitourinary system
Unstable angina pectoris	I9_UAP	Chapter IX Diseases of the circulatory system

### Sheet: Incident diseases
Disease	Disease code	Group
Gastrointestinal diseases	K11_GIDISEASES	Chapter XI Diseases of the digestive system
Genitourinary diseases	N14_GENITOURINARY	Chapter XIV Diseases of the genitourinary system
Diseases of the musculoskeletal system and connective tissue	M13_MUSCULOSKELETAL	Chapter XIII Diseases of the musculoskeletal system and connective tissue
Death due to cardiac causes	I9_K_CARDIAC	Chapter IX Diseases of the circulatory system
Arthropathies	M13_ARTHROPATHIES	Chapter XIII Diseases of the musculoskeletal system and connective tissue
Hypertension	I9_HYPTENS	Chapter IX Diseases of the circulatory system
Noninflammatory disorders of female genital tract	N14_FEMALEGENNONINF	Chapter XIV Diseases of the genitourinary system
Hypertension, essential	I9_HYPTENSESS	Chapter IX Diseases of the circulatory system
Diseases of oesophagus, stomach and duodenum	K11_OESSTODUO	Chapter XI Diseases of the digestive system
Diseases of the respiratory system	J10_RESPIRATORY	Chapter X Diseases of the respiratory system
Other diseases of intestines	K11_INTESTOTH	Chapter XI Diseases of the digestive system
Hernia	K11_HERNIA	Chapter XI Diseases of the digestive system
Diseases of the skin and subcutaneous tissue	L12_SKIN_SUBCUTAN	Chapter XII Diseases of the skin and subcutaneous tissue
Neurological diseases	G6_NEURO	Chapter VI Diseases of the nervous system
Other joint disorders	M13_OTHERJOINT	Chapter XIII Diseases of the musculoskeletal system and connective tissue
Soft tissue disorders	M13_SOFTTISSUE	Chapter XIII Diseases of the musculoskeletal system and connective tissue
Ischaemic heart disease, wide definition	I9_IHD	Chapter IX Diseases of the circulatory system
Metabolic disorders	E4_METABOLIA	Chapter IV Endocrine, nutritional and metabolic diseases
Arthrosis	M13_ARTHROSIS	Chapter XIII Diseases of the musculoskeletal system and connective tissue
Artrosis, including avohilmo	M13_ARTHROSIS_INCLAVO	Chapter XIII Diseases of the musculoskeletal system and connective tissue
Other diseases of urinary system	N14_URINOTH	Chapter XIV Diseases of the genitourinary system
Chronic lower respiratory diseases	J10_LOWCHRON	Chapter X Diseases of the respiratory system
Disorders of lipoprotein metabolism and other lipidaemias	E4_LIPOPROT	Chapter IV Endocrine, nutritional and metabolic diseases
Coronary atherosclerosis	I9_CORATHER	Chapter IX Diseases of the circulatory system
Dorsopathies	M13_DORSOPATHY	Chapter XIII Diseases of the musculoskeletal system and connective tissue
Pure hypercholesterolaemia	E4_HYPERCHOL	Chapter IV Endocrine, nutritional and metabolic diseases
Certain infectious and parasitic diseases	AB1_INFECT_PARASIT	Chapter I Certain infectious and parasitic diseases
Other diseases of anus and rectum	K11_OTHANRECT	Chapter XI Diseases of the digestive system
Diaphragmatic hernia	K11_DIAHER	Chapter XI Diseases of the digestive system
Asthma, hospital admissions , main diagnosis only	ASTHMA_HOSPITAL_MAIN	Chapter X Diseases of the respiratory system
Asthma	J10_ASTHMA	Chapter X Diseases of the respiratory system
Asthma, excluding more controls	J10_ASTHMA_EXMORE	Chapter X Diseases of the respiratory system
Asthma, unspecified (mode)	ASTHMA_NAS	Chapter X Diseases of the respiratory system
Other gastritis (incl. Duodenitis)	K11_OTHGASTR	Chapter XI Diseases of the digestive system
Diseases of the blood and blood-forming organs and certain disorders involving the immune mechanism	D3_BLOOD_IMMUN	Chapter III Diseases of the blood and blood-forming organs and certain disorders involving the immune mechanism
Implicit Sepsis	AB1_SEPSIS_IMPLICIT	Chapter I Certain infectious and parasitic diseases
Noninfective enteritis and colitis	K11_ENERCOLNONINF	Chapter XI Diseases of the digestive system
Other dorsopathies, not elsewhere classified	M13_DORSOPATHYOTH	Chapter XIII Diseases of the musculoskeletal system and connective tissue
Angina pectoris	I9_ANGINA	Chapter IX Diseases of the circulatory system
Gastro-oesophageal reflux disease	K11_REFLUX	Chapter XI Diseases of the digestive system
Other disorders of urethra and urinary system	N14_URETHRAOTH	Chapter XIV Diseases of the genitourinary system
Excessive, frequent and irregular menstruation	N14_MESNRUIRREG	Chapter XIV Diseases of the genitourinary system
Nerve, nerve root and plexus disorders	G6_NERPLEX	Chapter VI Diseases of the nervous system
Any mental disorder	KRA_PSY_ANYMENTAL	Chapter V Mental and behavioural disorders
Diseases of male genital organs	N14_MALEGEN	Chapter XIV Diseases of the genitourinary system
Disorders of gallbladder, biliary tract and pancreas	K11_GALLBILPANC	Chapter XI Diseases of the digestive system
Other noninfective gastroenteritis and colitis	K11_OTHENTERCOL	Chapter XI Diseases of the digestive system
Noninfectious colitis NAS	COLITNONINFNAS	Chapter XI Diseases of the digestive system
Other diseases of upper respiratory tract	J10_UPPERDIS	Chapter X Diseases of the respiratory system
Diverticular disease of intestine	K11_DIVERTIC	Chapter XI Diseases of the digestive system
Falls/tendency to fall	FALLS	Chapter VI Diseases of the nervous system
Inguinal hernia	K11_HERING	Chapter XI Diseases of the digestive system
Other disorders of skin and subcutaneous tissue	L12_OTHERSKINSUBCUTIS	Chapter XII Diseases of the skin and subcutaneous tissue
Type 2 diabetes	E4_DM2	Chapter IV Endocrine, nutritional and metabolic diseases
Disorders of the thyroid gland	E4_THYROID	Chapter IV Endocrine, nutritional and metabolic diseases
Type 2 diabetes without complications	E4_DM2NOCOMP	Chapter IV Endocrine, nutritional and metabolic diseases
Gonarthrosis	M13_ARTHROSIS_KNEE	Chapter XIII Diseases of the musculoskeletal system and connective tissue
Cholelithiasis	K11_CHOLELITH	Chapter XI Diseases of the digestive system
Leiomyoma of uterus	CD2_BENIGN_LEIOMYOMA_UTERI	Chapter II Neoplasms
Internal derangement of knee	M13_KNEEDERANGEMENTS	Chapter XIII Diseases of the musculoskeletal system and connective tissue
Episodal and paroxysmal disorders	G6_EPIPAROX	Chapter VI Diseases of the nervous system
Major coronary heart disease event	I9_CHD	Chapter IX Diseases of the circulatory system
Polyp of the female genital tract	N14_POLYPFEMGEN	Chapter XIV Diseases of the genitourinary system
Varicose veins	I9_VARICVE	Chapter IX Diseases of the circulatory system
Polyarthropathies	M13_POLYARTHROPATHIES	Chapter XIII Diseases of the musculoskeletal system and connective tissue
Condition for Implicit Sepsis (Organ dysfunction codes)	AB1_SEPSIS_CONDITION	Chapter I Certain infectious and parasitic diseases
Disorders of skin appendages	L12_DISORDSKINAPPENDIX	Chapter XII Diseases of the skin and subcutaneous tissue
Postmenopausal bleeding	N14_POSTMENBLEED	Chapter XIV Diseases of the genitourinary system
Other soft tissue disorders, not elsewhere classified	M13_SOFTTISSUEOTH	Chapter XIII Diseases of the musculoskeletal system and connective tissue
Atrial fibrillation and flutter	I9_AF	Chapter IX Diseases of the circulatory system
Menorrhagia	N14_MENORRHAGIA	Chapter XIV Diseases of the genitourinary system
Functional dyspepsia	K11_FUNCDYSP	Chapter XI Diseases of the digestive system
Diseases of oral cavity, salivary glands and jaws	K11_ORAL	Chapter XI Diseases of the digestive system
Meniscus derangement	M13_MENISCUSDERANGEMENTS	Chapter XIII Diseases of the musculoskeletal system and connective tissue
Bacterial, viral and other infectious agents	AB1_BACT_BIR_OTHER_INF_AGENTS	Chapter I Certain infectious and parasitic diseases
Other cataract	H7_CATARACTOTHER	Chapter VII Diseases of the eye, adnexa, ear and mastoid process
Female genital prolapse	N14_FEMGENPROL	Chapter XIV Diseases of the genitourinary system
Other arthrosis	M13_ARTHROSIS_OTH	Chapter XIII Diseases of the musculoskeletal system and connective tissue
Infections of the skin and subcutaneous tissue	L12_INFECT_SKIN	Chapter XII Diseases of the skin and subcutaneous tissue
Diseases of vocal cords and larynx+other diseases of upper respiratory tract, no elsewhere classified	J10_VOCALLARYNX	Chapter X Diseases of the respiratory system
Osteopathies and chondropathies	M13_OSTEOCHONDRO	Chapter XIII Diseases of the musculoskeletal system and connective tissue
Carpal tunnel syndrome	G6_CARPTU	Chapter VI Diseases of the nervous system
Follicular cysts of skin and subcutaneous tissue	L12_FOLLICULARCYST	Chapter XII Diseases of the skin and subcutaneous tissue
Disorders of eyelid, lacrimal system and orbit	H7_LIDLACRIMALORBIT	Chapter VII Diseases of the eye, adnexa, ear and mastoid process
Other anaemias	D3_OTHERANAEMIA	Chapter III Diseases of the blood and blood-forming organs and certain disorders involving the immune mechanism
Other and unspecified anaemias	D3_ANAEMIANAS	Chapter III Diseases of the blood and blood-forming organs and certain disorders involving the immune mechanism
Oesophagitis	K11_OESITIS	Chapter XI Diseases of the digestive system
Malignant neoplasm of breast, excluding all cancers (controls excluding all cancers)	C3_BREAST_EXALLC	Chapter II Neoplasms
Benign neoplasm of colon, rectum, anus and anal canal	CD2_BENIGN_COLORECANI	Chapter II Neoplasms
Mood disorders, excluding more controls	KRA_PSY_MOOD_EXMORE	Chapter V Mental and behavioural disorders
Diseases of the digestive system	K11_OTHDIG	Chapter XI Diseases of the digestive system
Disorders of synovium and tendon	M13_SYNOTEND	Chapter XIII Diseases of the musculoskeletal system and connective tissue
Low back pain	M13_LOWBACKPAIN	Chapter XIII Diseases of the musculoskeletal system and connective tissue
Myocardial infarction, strict	I9_MI_STRICT	Chapter IX Diseases of the circulatory system
Spondylopathies	M13_SPONDYLOPATHY	Chapter XIII Diseases of the musculoskeletal system and connective tissue
Benign lipomatous neoplasm	CD2_BENIGN_LIPOMATOUS	Chapter II Neoplasms
Other functional intestinal disorders	K11_OTHFUNC	Chapter XI Diseases of the digestive system
Other bacterial agents as the cause of diseases classified to other chapters	AB1_OTHER_BACT_INOTHER	Chapter I Certain infectious and parasitic diseases
Hyperplasia of prostate	N14_PROSTHYPERPLA	Chapter XIV Diseases of the genitourinary system
Depression	F5_DEPRESSIO	Chapter V Mental and behavioural disorders
Coxarthrosis	M13_ARTHTROSIS_COX	Chapter XIII Diseases of the musculoskeletal system and connective tissue
Pain in joint	JOINTPAIN	Chapter XIII Diseases of the musculoskeletal system and connective tissue
Other disorders of bladder	N14_OTHBLADD	Chapter XIV Diseases of the genitourinary system
Inflammatory diseases of female pelvic organs	N14_FEMALEGENINF	Chapter XIV Diseases of the genitourinary system
Gastroduodenal ulcer	K11_GASTRODUOULC	Chapter XI Diseases of the digestive system
Other diseases of intestine	K11_OTHINT	Chapter XI Diseases of the digestive system
Squamous cell neoplasms and carcinomas of the skin, excluding all cancers (controls excluding all cancers)	C3_SQUOMOUS_CELL_CARCINOMA_SKIN_EXALLC	Chapter II Neoplasms
Other malignant neoplasms of skin (=non-melanoma skin cancer), excluding all cancers (controls excluding all cancers)	C3_OTHER_SKIN_EXALLC	Chapter II Neoplasms
Shoulder lesions	M13_SHOULDER	Chapter XIII Diseases of the musculoskeletal system and connective tissue
Renal tubulo-interstitial diseases	N14_RENALTUB	Chapter XIV Diseases of the genitourinary system
Constipation	K11_CONSTIPATION	Chapter XI Diseases of the digestive system
Cellulitis	L12_CELLULITIS	Chapter XII Diseases of the skin and subcutaneous tissue
Other acute lower respiratory infections	J10_LOWERINF	Chapter X Diseases of the respiratory system
Unspecified acute lower respiratory infection	J10_ACUTELOWERNAS	Chapter X Diseases of the respiratory system
Depression or dysthymia	F5_DEPRESSION_DYSTHYMIA	Chapter V Mental and behavioural disorders
Urolithiasis	N14_UROLITHIASIS	Chapter XIV Diseases of the genitourinary system
Unstable angina pectoris	I9_UAP	Chapter IX Diseases of the circulatory system
