## Supplementary Table 2 for "A multistage, multitask transformer-based framework for multi-disease diagnosis and prediction using personal proteomes"

### Sheet: Disease diagnosis
Disease code	AUROC	AUPRC	AUCIC (top 5%)	AUCIC (bottom 5%)
AB1_BACT_BIR_OTHER_INF_AGENTS	0.705515	0.0736714	0.407184	0.0576923
AB1_INFECT_PARASIT	0.702303	0.136895	0.262079	0.0149004
AB1_OTHER_BACT_INOTHER	0.719787	0.0516378	0.316032	0.0236842
AB1_SEPSIS_CONDITION	0.814903	0.292722	0.386878	0.0019745
AB1_SEPSIS_IMPLICIT	0.883269	0.422075	0.239745	0.0124851
ASTHMA_HOSPITAL_MAIN	0.782764	0.203249	0.2774	0.00144622
ASTHMA_NAS	0.816223	0.331749	0.126177	0
C3_BREAST_EXALLC	0.857932	0.127312	0.299084	0.00156833
C3_OTHER_SKIN_EXALLC	0.717186	0.0354035	0.229545	0.0184135
C3_SQUOMOUS_CELL_CARCINOMA_SKIN_EXALLC	0.706114	0.0352496	0.205031	0.00998906
CD2_BENIGN_COLORECANI	0.678113	0.0399487	0.128445	0.0131323
CD2_BENIGN_LEIOMYOMA_UTERI	0.792882	0.0627028	0.126335	0.0025641
CD2_BENIGN_LIPOMATOUS	0.529331	0.0134693	0.0966566	0.0104605
COLITNONINFNAS	0.689675	0.0731975	0.11728	0.00941933
D3_ANAEMIANAS	0.792822	0.120514	0.12696	0.0105002
D3_BLOOD_IMMUN	0.79281	0.215402	0.0762486	0.0042735
D3_OTHERANAEMIA	0.791297	0.118944	0.232472	0.000508582
E4_DM2	0.96597	0.733566	0.165692	0.00214375
E4_DM2NOCOMP	0.9647	0.727154	0.165169	0.00102669
E4_HYPERCHOL	0.910734	0.42288	0.136001	0.00105485
E4_LIPOPROT	0.909479	0.441505	0.0764755	0.00467581
E4_METABOLIA	0.889234	0.441459	0.126732	0.00219112
E4_THYROID	0.771596	0.0892676	0.15677	0
F5_DEPRESSIO	0.797543	0.102632	0.208368	0.000557414
F5_DEPRESSION_DYSTHYMIA	0.808575	0.127203	0.0633789	0.00343464
FALLS	0.677735	0.0639786	0.147057	0
G6_CARPTU	0.71621	0.0515109	0.072378	0.00500292
G6_EPIPAROX	0.752314	0.0818827	0.0653477	0.0114337
G6_NERPLEX	0.693067	0.0689414	0.106785	0.00119689
G6_NEURO	0.736096	0.204638	0.0936064	0.00212895
H7_CATARACTOTHER	0.814909	0.156931	0.145811	0.00273369
H7_LIDLACRIMALORBIT	0.591225	0.0203092	0.150224	0.00277778
I9_AF	0.946089	0.753599	0.141402	0.00145503
I9_ANGINA	0.912326	0.420255	0.104268	0.00609067
I9_CHD	0.930344	0.265455	0.0881643	0.00133967
I9_CORATHER	0.924369	0.514813	0.174022	0.00128132
I9_HYPTENS	0.907017	0.659823	0.0493438	0.0075106
I9_HYPTENSESS	0.906804	0.654134	0.0588568	0.00304188
I9_IHD	0.908712	0.500754	0.151081	0
I9_K_CARDIAC	0.904482	0.76004	0.0991155	0.00580169
I9_MI_STRICT	0.971072	0.409223	0.0524262	0.00341069
I9_UAP	0.9028	0.151715	0.065466	0
I9_VARICVE	0.631212	0.0342474	0.0451306	0.00300211
J10_ACUTELOWERNAS	0.763455	0.0807431	0.089086	0.000754148
J10_ASTHMA	0.815318	0.33462	0.053634	0
J10_ASTHMA_EXMORE	0.818348	0.346264	0.0461928	0.000199681
J10_LOWCHRON	0.801363	0.286155	0.0414684	0.00472763
J10_LOWERINF	0.762347	0.0818062	0.0419971	0.00597816
J10_RESPIRATORY	0.757827	0.364635	0.0348633	0.00403646
J10_UPPERDIS	0.633956	0.0463833	0.0605428	0
J10_VOCALLARYNX	0.635171	0.0315209	0.0291667	0.00229476
JOINTPAIN	0.767962	0.077797	0.0576691	0.000557414
K11_CHOLELITH	0.7603	0.0686711	0.165334	0
K11_CONSTIPATION	0.709552	0.0646891	0.0329231	0.00570737
K11_DIAHER	0.800243	0.21307	0.131308	0.000818331
K11_DIVERTIC	0.786586	0.120725	0.0461057	0.00090799
K11_ENERCOLNONINF	0.692311	0.0866853	0.125409	0.000818331
K11_FUNCDYSP	0.705459	0.0827644	0.0878989	0.000576241
K11_GALLBILPANC	0.746661	0.0824515	0.0344654	6.69882e-05
K11_GASTRODUOULC	0.789942	0.106484	0.0359877	0
K11_GIDISEASES	0.720543	0.596456	0.0469083	0.00479744
K11_HERING	0.825996	0.118705	0.0359712	0.00106581
K11_HERNIA	0.744432	0.218434	0.102592	0
K11_INTESTOTH	0.698044	0.233053	0.0392388	0
K11_OESITIS	0.776698	0.111254	0.0185112	0.00398551
K11_OESSTODUO	0.744945	0.327764	0.102148	0
K11_ORAL	0.576432	0.0307377	0.0720253	0.0025978
K11_OTHANRECT	0.658137	0.112346	0.0155364	0.00429818
K11_OTHDIG	0.725821	0.057938	0.0457279	0
K11_OTHENTERCOL	0.690494	0.0760626	0.0406141	0.00185105
K11_OTHFUNC	0.72471	0.101387	0.195755	0
K11_OTHGASTR	0.765363	0.18967	0.0464991	0
K11_OTHINT	0.760575	0.0593809	0.123275	0
K11_REFLUX	0.781984	0.197996	0.0492761	0.00246792
KRA_PSY_ANYMENTAL	0.782677	0.175978	0.0176198	0.00476558
KRA_PSY_MOOD_EXMORE	0.808101	0.142523	0.0391833	0.00148087
L12_CELLULITIS	0.726982	0.0683796	0.0276333	0.00176667
L12_DISORDSKINAPPENDIX	0.562896	0.02613	0.0416963	0.00123296
L12_FOLLICULARCYST	0.552117	0.0204008	0.0443895	0
L12_INFECT_SKIN	0.714343	0.0595356	0.0615398	0.00107181
L12_OTHERSKINSUBCUTIS	0.617587	0.047177	0.0289938	0.00130924
L12_SKIN_SUBCUTAN	0.638684	0.144682	0.0201274	0.00233123
M13_ARTHROPATHIES	0.769024	0.409359	0.0250337	0.00219298
M13_ARTHROSIS	0.839379	0.398722	0.032059	0.000967441
M13_ARTHROSIS_INCLAVO	0.82784	0.337511	0.00876515	0.00451147
M13_ARTHROSIS_KNEE	0.840502	0.278386	0.0108288	0.00158392
M13_ARTHROSIS_OTH	0.835137	0.210288	0.0365916	0.000661959
M13_ARTHTROSIS_COX	0.880457	0.27847	0.0386143	0.000661959
M13_DORSOPATHY	0.733808	0.143992	0.0599372	0.00276951
M13_DORSOPATHYOTH	0.725479	0.112531	0.0435889	0
M13_KNEEDERANGEMENTS	0.704642	0.0981199	0.0222311	0.000501605
M13_LOWBACKPAIN	0.761697	0.0783005	0.10889	0
M13_MENISCUSDERANGEMENTS	0.7032	0.0770142	0.0569516	0.000451671
M13_MUSCULOSKELETAL	0.756774	0.542696	0.0240718	0.00166934
M13_OSTEOCHONDRO	0.710505	0.0681123	0.0258772	0.00377868
M13_OTHERJOINT	0.70924	0.222711	0.025469	0.000505051
M13_POLYARTHROPATHIES	0.854868	0.301594	0.0892191	0
M13_SHOULDER	0.662613	0.034059	0.0221254	0.000133085
M13_SOFTTISSUE	0.684961	0.131367	0.00989025	0.00484941
M13_SOFTTISSUEOTH	0.742774	0.0858882	0.0269932	0.000972075
M13_SPONDYLOPATHY	0.803435	0.0920545	0.0171687	0
M13_SYNOTEND	0.663882	0.0324949	0.0326844	0
N14_FEMALEGENINF	0.780115	0.0355867	0.0409494	0.001343
N14_FEMALEGENNONINF	0.797692	0.224195	0.0593842	0
N14_FEMGENPROL	0.840936	0.0796011	0.0343831	0.00174967
N14_GENITOURINARY	0.704986	0.40733	0.0188384	0.00193465
N14_MALEGEN	0.854682	0.115847	0.0190001	0
N14_MENORRHAGIA	0.852441	0.0836206	0.0565807	0.000248756
N14_MESNRUIRREG	0.842603	0.11462	0.0217853	9.6609e-05
N14_OTHBLADD	0.717084	0.043817	0.0126711	0.00140318
N14_POLYPFEMGEN	0.792745	0.0609119	0.0125202	0.00202303
N14_POSTMENBLEED	0.835934	0.0684095	0.0123795	0.0015506
N14_PROSTHYPERPLA	0.908514	0.0964723	0.045002	0.000227776
N14_RENALTUB	0.881187	0.438674	0.0171235	0.00154945
N14_URETHRAOTH	0.72811	0.0934611	0.0203774	0.000131544
N14_URINOTH	0.682295	0.111216	0.0297806	0.000718391
N14_UROLITHIASIS	0.69439	0.0231952	0.028057	0.00111111
O15_COMPLIC_LAB_DELIV	0.961917	0.360283	0.0442965	0
O15_DELIV_PERIN_LACER	0.968479	0.291314	0.0155125	0.00109383
O15_MATERN_CARE	0.953736	0.258902	0.051567	0

### Sheet: Disesae prediction
Disease code	AUROC	AUPRC	AUCIC (top 5%)	AUCIC (bottom 5%)
AB1_BACT_BIR_OTHER_INF_AGENTS	0.740574	0.163972	0.480891	0.133155
AB1_INFECT_PARASIT	0.713385	0.317088	0.460627	0.0575925
AB1_OTHER_BACT_INOTHER	0.762146	0.140911	0.483677	0.0668527
AB1_SEPSIS_CONDITION	0.801914	0.539127	0.600098	0.023329
AB1_SEPSIS_IMPLICIT	0.821092	0.4181	0.406484	0.0350914
ASTHMA_HOSPITAL_MAIN	0.700348	0.188721	0.565076	0.0125416
ASTHMA_NAS	0.735032	0.284868	0.124482	0
C3_BREAST_EXALLC	0.753726	0.0666002	0.557404	0.0133371
C3_OTHER_SKIN_EXALLC	0.688883	0.100918	0.252035	0.0544878
C3_SQUOMOUS_CELL_CARCINOMA_SKIN_EXALLC	0.688963	0.105891	0.413536	0.0342357
CD2_BENIGN_COLORECANI	0.627733	0.0928004	0.276342	0.0557645
CD2_BENIGN_LEIOMYOMA_UTERI	0.844034	0.10542	0.184098	0.0261341
CD2_BENIGN_LIPOMATOUS	0.584033	0.0216441	0.205149	0.0293644
COLITNONINFNAS	0.645322	0.0705872	0.244616	0.0258048
D3_ANAEMIANAS	0.762781	0.216575	0.230279	0.0298246
D3_BLOOD_IMMUN	0.745298	0.309906	0.14129	0.0265927
D3_OTHERANAEMIA	0.762282	0.215049	0.222346	0.00553349
E4_DM2	0.895671	0.537146	0.396751	0.0086635
E4_DM2NOCOMP	0.896781	0.535919	0.401138	0.0155836
E4_HYPERCHOL	0.779299	0.384896	0.343602	0.0146245
E4_LIPOPROT	0.776612	0.394907	0.18108	0.0128669
E4_METABOLIA	0.761011	0.443054	0.301152	0.0157633
E4_THYROID	0.708769	0.141335	0.36454	0.00291072
F5_DEPRESSIO	0.688787	0.134491	0.234453	0.00458667
F5_DEPRESSION_DYSTHYMIA	0.703759	0.160971	0.180751	0.00852895
FALLS	0.726514	0.243598	0.358913	0.00274477
G6_CARPTU	0.674086	0.0486925	0.296973	0.0227895
G6_EPIPAROX	0.650501	0.105814	0.1003	0.0150667
G6_NERPLEX	0.646659	0.0913284	0.160492	0.0213164
G6_NEURO	0.674746	0.288941	0.179324	0.013243
H7_CATARACTOTHER	0.743004	0.205106	0.278816	0.0124317
H7_LIDLACRIMALORBIT	0.653552	0.0439268	0.28801	0.0126822
I9_AF	0.874413	0.60108	0.283122	0.014905
I9_ANGINA	0.776966	0.207326	0.168708	0.0204144
I9_CHD	0.733865	0.0826539	0.29465	0.0100438
I9_CORATHER	0.766672	0.25277	0.394697	0.00539592
I9_HYPTENS	0.777707	0.581001	0.0785714	0.0100334
I9_HYPTENSESS	0.777832	0.581338	0.127273	0.00665584
I9_IHD	0.751644	0.244514	0.168933	0.00286779
I9_K_CARDIAC	0.767465	0.629831	0.203921	0.0241566
I9_MI_STRICT	0.770096	0.126521	0.164682	0.00804505
I9_UAP	0.762058	0.0447202	0.072253	0
I9_VARICVE	0.646669	0.0356714	0.0812923	0.0108611
J10_ACUTELOWERNAS	0.753213	0.110533	0.319092	0.0256966
J10_ASTHMA	0.730735	0.283208	0.198905	0
J10_ASTHMA_EXMORE	0.735072	0.291634	0.0890008	0.00271108
J10_LOWCHRON	0.734305	0.309255	0.0851885	0.00646045
J10_LOWERINF	0.750461	0.112238	0.0771091	0.0102362
J10_RESPIRATORY	0.711316	0.435552	0.0439018	0.00968992
J10_UPPERDIS	0.561143	0.0466034	0.190612	0.0191743
J10_VOCALLARYNX	0.562384	0.0227133	0.195554	0.00764319
JOINTPAIN	0.728895	0.116572	0.113047	0.00108515
K11_CHOLELITH	0.691885	0.0867275	0.125903	0.0117131
K11_CONSTIPATION	0.697534	0.14139	0.430626	0.000670276
K11_DIAHER	0.655826	0.173623	0.115817	0.00548686
K11_DIVERTIC	0.668806	0.25112	0.429819	0.000671835
K11_ENERCOLNONINF	0.638965	0.080881	0.261469	0.00278125
K11_FUNCDYSP	0.621196	0.0618088	0.0661151	0.000499081
K11_GALLBILPANC	0.679102	0.111054	0.0662772	0
K11_GASTRODUOULC	0.720498	0.0860305	0.0759822	0.00545687
K11_GIDISEASES	0.635782	0.551002	0.0849885	0.0127277
K11_HERING	0.802702	0.132102	0.0683744	0.000990535
K11_HERNIA	0.648585	0.215065	0.0387649	0
K11_INTESTOTH	0.639448	0.355245	0.0285093	0.00245818
K11_OESITIS	0.680469	0.0745966	0.287251	0.00626204
K11_OESSTODUO	0.638859	0.287312	0.477279	0.0111003
K11_ORAL	0.581391	0.0343059	0.0134341	0.00815934
K11_OTHANRECT	0.631466	0.115509	0.0323217	0
K11_OTHDIG	0.642833	0.109698	0.095063	0.00853466
K11_OTHENTERCOL	0.64469	0.0769783	0.459232	0.000735294
K11_OTHFUNC	0.721595	0.211351	0.0602899	0
K11_OTHGASTR	0.657621	0.187584	0.062087	0.0151456
K11_OTHINT	0.656127	0.165699	0.0291314	0.0104279
K11_REFLUX	0.666883	0.229705	0.066785	0.00592721
KRA_PSY_ANYMENTAL	0.708722	0.334325	0.134869	0.00878136
KRA_PSY_MOOD_EXMORE	0.70393	0.170782	0.15567	0.00204133
L12_CELLULITIS	0.754428	0.111966	0.0661954	0
L12_DISORDSKINAPPENDIX	0.524984	0.0208081	0.317439	0.00748324
L12_FOLLICULARCYST	0.514947	0.0139172	0.0973118	0.00550435
L12_INFECT_SKIN	0.726993	0.119614	0.0159826	0.00124028
L12_OTHERSKINSUBCUTIS	0.688067	0.157946	0.141833	0.00606759
L12_SKIN_SUBCUTAN	0.662084	0.245139	0.0393342	0.00484551
M13_ARTHROPATHIES	0.70196	0.431338	0.00872907	0.00744801
M13_ARTHROSIS	0.740936	0.418193	0.0308046	0.0067433
M13_ARTHROSIS_INCLAVO	0.726376	0.361545	0.178358	0.00298306
M13_ARTHROSIS_KNEE	0.776556	0.294629	0.181005	0.00406563
M13_ARTHROSIS_OTH	0.770033	0.370005	0.0633212	0.00436819
M13_ARTHTROSIS_COX	0.778219	0.226925	0.0407834	0.000724161
M13_DORSOPATHY	0.68932	0.214288	0.0627664	0.00691332
M13_DORSOPATHYOTH	0.678221	0.151595	0.151896	0.00889649
M13_KNEEDERANGEMENTS	0.641904	0.0722166	0.0897772	0.0135976
M13_LOWBACKPAIN	0.67427	0.0642392	0.0337061	0.0101644
M13_MENISCUSDERANGEMENTS	0.634818	0.0621458	0.0491033	0.00393437
M13_MUSCULOSKELETAL	0.691561	0.523549	0.0894976	0.000605327
M13_OSTEOCHONDRO	0.75647	0.197874	0.143243	0.003549
M13_OTHERJOINT	0.685775	0.245104	0.0141221	0.00583424
M13_POLYARTHROPATHIES	0.76138	0.340045	0.160433	0.0100066
M13_SHOULDER	0.634562	0.0488009	0.114271	0.00416667
M13_SOFTTISSUE	0.631284	0.171985	0.182219	0
M13_SOFTTISSUEOTH	0.693413	0.12113	0.115031	0.00830777
M13_SPONDYLOPATHY	0.738518	0.179707	0.185871	0.00236626
M13_SYNOTEND	0.605245	0.0460879	0.0880839	0.0054973
N14_FEMALEGENINF	0.781516	0.0357012	0.0557023	0.00591236
N14_FEMALEGENNONINF	0.808871	0.151021	0.0180891	0
N14_FEMGENPROL	0.835614	0.0893755	0.0666269	0.0031894
N14_GENITOURINARY	0.696705	0.47994	0.13142	0.0149804
N14_MALEGEN	0.864006	0.269538	0.0840228	0.0028777
N14_MENORRHAGIA	0.933693	0.116936	0.0787834	0.0018628
N14_MESNRUIRREG	0.931438	0.123048	0.0492352	0.00556999
N14_OTHBLADD	0.719554	0.0816383	0.37834	0.00722805
N14_POLYPFEMGEN	0.828895	0.0608511	0.106794	0.00992366
N14_POSTMENBLEED	0.811419	0.0511098	0.0829199	0.00196382
N14_PROSTHYPERPLA	0.882272	0.261999	0.0970284	0.00321701
N14_RENALTUB	0.811343	0.446276	0.096892	0.00332606
N14_URETHRAOTH	0.735987	0.197857	0.144914	0.00706897
N14_URINOTH	0.709639	0.207998	0.0183611	0.00367767
N14_UROLITHIASIS	0.660547	0.0309825	0.0338597	0.000618186
